# Integrated epidemiology and toxicology reveals the protective effects of TMAO against chemical neurotoxicity in children

**DOI:** 10.64898/2026.07.02.26357012

**Authors:** V.C. de Leeuw, L. Maitre, C.T.M. van Oostrom, E. Renard-Dausset, A. Anguita, L. Chatzi, M. Coen, R. Gražulevičienė, B. Heude, J. Ibarluzea, J. Julvez, H.C. Keun, A.H. Piersma, L. Santa-Marína, S. Marquez, M. Ruiz-Rivera, M. Subiza-Perez, A.L. Brantsæter, M.B. Toledano, M. Vrijheid, J. Wright, E.V.S. Hessel, L. Hoyles, S. McArthur

## Abstract

Interest in microbiota–host co-metabolism and the effects of its derived co-metabolites on biological processes is increasing rapidly. In addition to their demonstrated associations with mammalian metabolic health and cognition, microbiota–host co-metabolites (MHCMs) represent lifelong contributors to the endogenous exposome. We have previously shown the MHCM trimethylamine *N*-oxide (TMAO) to exert beneficial effects on murine blood–brain barrier integrity and cognition. Here we investigated whether these positive neural effects of TMAO extended to humans, analysing how TMAO exposure associates with neurodevelopmental outcomes in children and whether an *in vitro* human neuronal–astrocyte co-culture could contribute to further investigation of the underlying mechanism(s) and neuronal processes related to these associations. In a cohort study of childhood mental health (*N*=1,203), TMAO was associated with fewer internalising problems, while its precursor microbial metabolite trimethylamine was associated with more behavioural problems in both the cross-sectional and an independent longitudinal study from 1 to 15 years of age (N=630-820). Given prior associations between TMAO exposure and exposure to the environmental pollutants mercury and arsenic, we investigated how the effects of TMAO interacted with these known neurotoxicants. TMAO had a protective effect, modifying the relationship between arsenic exposure and poorer neurodevelopmental outcomes. Furthermore, TMAO activated synaptogenesis-related gene expression and was functionally protective against the negative effects of mercury in our *in vitro* model. Together, our findings emphasise the importance of interdisciplinary approaches to evaluate associations and potential pathways of MHCMs (endogenous) and environmental (exogenous) metabolites on neurodevelopment in exposome studies.
