## Supplementary material for "Integrated epidemiology and toxicology reveals the protective effects of TMAO against chemical neurotoxicity in children": Table S5

### Sheet: Sheet1
Table S6. Methodological information for RNA-seq. All software uses standard settings, unless stated otherwise.
data generation	sequencer	Illumina NextSeq 500
	control software	version 2.2.0.4
	service software	version 2.2.0.2
	FPGA firmware	version 3.16
	protocol	TruSeq Stranded mRNA protocol (Illumina, San Diego, CA, USA)
	kit	High Output Kit version 2.5
	reading	single-end
	number of cycles	#75
data preprocessing	base calling software (RTA)	version 2.4.11.0
	run copy service	version 1.0.14
	bcl2fastq2	version: 2.20.0.422
qc	fastqc	version 0.11.8
	multiqc	version 1.0
	R	version 4.3.0
quantification	Salmon	version 1.3.0
		parameters: --validateMappings --gcBias --fldMean
		reference: Human transcriptome (GRCh38), version 30, Ensembl 96
analysis	Rstudio	version 2023.03.1+446
	(R)DESeq2	version 1.40.2
		parameters: lfcShrink, apeglm
	(R)biomaRT	version 2.56.1
	(R)SPIA	version 2.52.0
	(R)HelpersMG	version 5.6
	(R)tidyverse	version 1.3.2
	(R)KEGGgraph	version 1.56.0
	(R)igraph	version 1.3.5
	DAVID	version 2021, consulted on 19 July 2024
	ShinyGO	version 0.80, consulted on 31 July 2024
	SynGO	version 1.2, consulted on 24 July 2024
	STRING	version 12.0, consulted on 17 August 2023
visualisation	Rstudio	version 2023.03.1+446
	(R)gplots	version 3.1.3.1
	(R)ggplots2	version 3.5.0
	Venny	version 2.1.0
	Cytoscape	version 3.9.1
